# Determinants of the incidence and mortality rates of COVID-19 during the first six months of the pandemic; a cross-country study

**DOI:** 10.1101/2021.01.21.21250226

**Authors:** Noha Asem, Ahmed Ramadan, Mohamed Hassany, Ramy Mohamed Ghazy, Mohamed Abdallah, Eman M. Gamal, Shaimaa Hassan, Nehal Kamal, Hala Zaid

## Abstract

COVID-19 pandemic raises an extraordinary challenge to the healthcare systems globally. The governments are taking key measures to constrain the corresponding health, social, and economic impacts, however, these measures vary depending on the nature of the crisis and country-specific circumstances.

**Objectives:** Considering different incidence and mortality rates across different countries, we aimed at explaining variance of these variables by performing accurate and precise multivariate analysis with aid of suitable predictors, accordingly, the model would proactively guide the governmental responses to the crisis.

**Methods:** Using linear and exponential time series analysis, this research aimed at studying the incidence and mortality rates of COVID-19 in 18 countries during the first six months of the pandemic, and further utilize multivariate techniques to explain the variance in monthly exponential growth rates of cases and deaths with aid of a set of different predictors: the recorded Google mobility trends towards six categories of places, daily average temperature, daily humidity, and key socioeconomic attributes of each country.

**Results:** The analysis showed that changes in mobility trends were the most significant predictors of the incidence and mortality rates, temperature and humidity were also significant but to a much lesser extent, on the other hand, the socioeconomic attributes did not contribute significantly to explaining different incidence and mortality rates across countries.

**Conclusion:** Changes in mobility trends across countries dramatically affected the incidence and mortality rates across different countries, thus, it might be used as a proxy measure of contact frequency.
