## Supplementary table 1 for "Determinants of the incidence and mortality rates of COVID-19 during the first six months of the pandemic; a cross-country study"

### Sheet: Confirmed cases
Incidence rates
Country	item	Jan		Feb		Mar		Apr		May		Jun		Overall
	Equation	Linear	Exponential	Linear	Exponential	Linear	Exponential	Linear	Exponential	Linear	Exponential	Linear	Exponential	Days	Linear	Exponential
Egypt	R2	-	-	-	-	0.898895	0.880834	0.983419	0.968861	0.961921	0.998194	0.998852	0.987167	137	0.717774	0.884411
	Constant	-	-	-	-	-131.323	2.37955	136.175	720.622	3519.57	5441.47	22642.5	25765.5		-14337	3.62548
	B	-	-	-	-	20.2661	0.208165	156.726	0.0708264	555.521	0.0462493	1468.44	0.0338486		401.34	0.0839994
Australia	R2	0.806667	0.665002	0.871903	0.89921	0.752844	0.991306	0.814871	0.778971	0.979019	0.97686	0.896948	0.902697	158	0.846917	0.777357
	Constant	1.14286	1.4569	8.92857	10.0083	-1088.03	17.3389	5359.09	5361.34	6771.14	6773.04	7121.33	7125.7		-1045.95	13.3206
	B	0.785714	0.237452	0.478325	0.0294329	135.596	0.186559	56.6434	0.00949384	13.929	0.00199624	16.5657	0.00223228		65.6439	0.0528928
Canada	R2	0.854187	0.833272	0.841785	0.890146	0.661527	0.992435	0.996463	0.965602	0.992077	0.974542	0.977711	0.972213	157	0.905786	0.864945
	Constant	0.466667	0.775222	3.3202	4.1183	-1583.29	11.7818	5949.72	10537.2	54748.8	56029.4	91869.8	91980.9		-27363.3	4.3974
	B	0.485714	0.262696	0.307389	0.0396356	184.569	0.209131	1488.2	0.0578112	1195.6	0.0165942	422.357	0.00431691		842.697	0.081
Brazil	R2	-	-	-	-	0.732931	0.981111	0.949033	0.985785	0.964767	0.997505	0.993204	0.994277	126	0.743755	0.854953
	Constant	-	-	-	-	-1156.34	1.37252	-4021.63	6758.72	30328.9	83058.2	453710	520431		-299407	32.2502
	B	-	-	-	-	135.628	0.288726	2320.19	0.0845572	13226.5	0.0585921	29385.8	0.033354		9185.24	0.101216
China	R2	0.477905	0.840429	0.910967	0.831225	0.950728	0.950849	0.934148	0.933783	0.987012	0.987006	0.944957	0.945113	182	0.618457	0.46689
	Constant	-1751.66	10.6045	14947.7	18903.6	80119.3	80123.7	82336.7	82339.6	83937.5	83937.5	84014.7	84015.4		21006.7	1676.51
	B	185.925	0.186796	2674.57	0.0623979	62.5762	0.000771203	63.6892	0.000765178	6.15927	7.32931e-05	25.0091	0.0002962		478.188	0.0305917
France	R2	0.79	0.810073	0.393396	0.668852	0.81986	0.970472	0.964283	0.917508	0.935998	0.930004	0.991783	0.992119	158	0.912735	0.776627
	Constant	1.85714	2.288	1.55911	5.33523	-9971.39	141.464	57172.9	60468.1	130796	130966	150435	150539		-32649.1	15.8941
	B	0.5	0.121028	0.758128	0.0484709	1339.16	0.204265	2649.23	0.0292157	619.68	0.00443306	443.679	0.00281977		1396.59	0.07698
Germany	R2	0.8	0.713633	0.400091	0.619695	0.794202	0.984007	0.959237	0.905466	0.97464	0.969223	0.984713	0.986476	155	0.904067	0.761115
	Constant	0.5	0.894427	4.77586	8.22146	-15232.1	111.798	77499.1	80689.5	161256	161440	180683	180778		-34858.9	26.8099
	B	1.2	0.482831	0.768966	0.0385032	1922.94	0.223588	3037.16	0.0263029	701.967	0.00409414	439.164	0.00233838		1703.41	0.0759953
Indonesia	R2	-	-	-	-	0.788331	0.96046	0.991064	0.97772	0.987236	0.998626	0.994763	0.997961	121	0.886647	0.781137
	Constant	-	-	-	-	-342.584	1.1546	557.651	1624.2	8606.92	9901.6	23675.2	25599.9		-10594.3	57.7917
	B	-	-	-	-	44.0914	0.263539	300.321	0.0656021	530.253	0.0316384	1014.38	0.0261743		428.164	0.0685349
Iran	R2	-	-	0.769317	0.958773	0.9536	0.89808	0.975602	0.936795	0.990192	0.997646	0.998962	0.995286	132	0.983434	0.625912
	Constant	-	-	-96.8667	2.16372	-4435.78	1643.68	48026	49886	88804	91326	150764	153137		-26806	1474.96
	B	-	-	36.2303	0.538719	1248.88	0.114	1639.37	0.0235851	1851.29	0.0156267	2473.91	0.0131931		1773.63	0.0480962
Italy	R2	-	-	0.422635	0.605801	0.921179	0.966243	0.989776	0.966441	0.964218	0.958069	0.995321	0.994939	152	0.914058	0.665373
	Constant	-	-	-149.466	0.599631	-20268	1719.61	108574	112753	208336	208536	232899	232921		-33254	58.557
	B	-	-	16.3552	0.184951	3493.13	0.147961	3379.86	0.0218161	864.715	0.00391898	259.558	0.00109602		2148.74	0.0743411
Japan	R2	0.600435	0.803762	0.809868	0.94162	0.939898	0.976681	0.992908	0.935727	0.903099	0.889846	0.978317	0.981821	168	0.882564	0.858273
	Constant	-2.10294	0.468211	-29.569	11.6254	31.9484	245.445	1139.55	2498.96	14857.1	14869.1	16732.8	16749.8		-4726.2	8.5311
	B	0.593137	0.162437	6.79655	0.0977129	51.0698	0.0669924	457.44	0.0669743	71.7125	0.00454183	55.7186	0.00315673		147.464	0.0583583
lebanon	R2	-	-	0.738602	0.749498	0.89306	0.968798	0.935484	0.910965	0.965474	0.978325	0.988208	0.993241	130	0.981789	0.676211
	Constant	-	-	0.178571	0.63359	-91.5613	7.82791	486.34	491.743	652.129	680.063	1187.8	1205.98		-154.51	22.9983
	B	-	-	0.321429	0.1817	15.2669	0.144693	8.7673	0.0146355	17.1129	0.0184165	18.0432	0.0122929		13.6498	0.0415122
Norway	R2	-	-	0.986842	0.909185	0.910538	0.929379	0.948863	0.910293	0.945917	0.940659	0.99217	0.992029	125	0.826782	0.508
	Constant	-	-	-1.33333	0.48075	-905.071	28.1827	4922.6	4991.15	7781.84	7785.23	8398.87	8400.94		1056.51	348.304
	B	-	-	2.5	0.89588	142.982	0.185938	100.899	0.0162374	22.4919	0.00277788	14.8879	0.00172557		78.3095	0.0357212
Oman	R2	-	-	0.892857	0.839943	0.746798	0.949421	0.964	0.979444	0.945204	0.993274	0.993637	0.991525	127	0.687213	0.960041
	Constant	-	-	1.4	1.87582	-28.0581	5.45174	-165.57	189.403	1023.19	2038.69	9203.54	11787.2		-7986.97	8.90624
	B	-	-	1	0.260269	4.79194	0.106791	76.0454	0.09047	258.845	0.0514658	963.109	0.0420829		237.491	0.0734276
Spain	R2	-	-	0.301993	0.608612	0.825147	0.957843	0.954745	0.915342	0.973357	0.969566	0.997959	0.998192	151	0.889715	0.69151
	Constant	-	-	-5.7734	0.554992	-25397.5	156.959	123640	126619	217520	217685	239180	239219		-34629.3	17.0692
	B	-	-	0.745813	0.0945881	3325.87	0.237478	3442.84	0.0205539	750.637	0.00328409	335.013	0.00137066		2252.37	0.086008
Sweden	R2	-	-	0.199745	0.241697	0.914455	0.897282	0.997437	0.974384	0.998316	0.99194	0.992164	0.989924	151	0.890677	0.807324
	Constant	-	-	-0.182266	0.71982	-775.4	24.914	3569.73	5101.66	20385.4	21114.5	36177.7	37626.5		-14200.2	3.29057
	B	-	-	0.120197	0.033696	127.418	0.188293	546.794	0.0497437	531.297	0.0187176	1020.95	0.0199191		435.722	0.0819881
United kingdom	R2	-	-	0.895785	0.868846	0.712793	0.990419	0.998825	0.946969	0.9745	0.952639	0.992677	0.989568	152	0.919015	0.828659
	Constant	-	-	0.29064	1.89451	-4854.3	28.4725	18031	32565.1	178114	180861	275518	275903		-78313.8	9.88265
	B	-	-	0.502463	0.080115	584.166	0.227132	4993.73	0.0610402	3307.32	0.0147465	1276.89	0.00433989		2659.74	0.0879686
United states	R2	0.867797	0.880517	0.69319	0.821886	0.657674	0.996432	0.99934	0.94484	0.998667	0.989873	0.983534	0.993652	162	0.897874	0.855174
	Constant	-0.4	0.634724	-3.42611	6.43977	-37331.1	47.6594	165205	242567	1.06946e+06	1.09605e+06	1.7247e+06	1.75319e+06		-605102	6.3817
	B	0.581818	0.221455	1.75714	0.0691893	4200.01	0.276245	29546	0.0542051	22875.8	0.0162078	26457.8	0.0123333		17131.8	0.100254

### Sheet: Confirmed deaths
Mortality rates
Country	item	Jan		Feb		Mar		Apr		May		Jun		Overall
	Equation	Linear	Exponential	Linear	Exponential	Linear	Exponential	Linear	Exponential	Linear	Exponential	Linear	Exponential	Days	Linear	Exponential
Egypt	R2	-	-	-	-	0.828308	0.977834	0.990504	0.953588	0.984304	0.99844	0.970221	0.994321	114	0.812685	0.865343
	Constant	-	-	-	-	-8.107	0.617147	6.72874	48.3811	348.245	384.495	714.848	908.409		-499.744	6.74149
	B	-	-	-	-	1.61759	0.186191	11.5637	0.0747124	16.5008	0.0272285	67.1711	0.038867		20.5141	0.0601521
Australia	R2	-	-	-	-	0.830116	0.95911	0.961636	0.856875	0.933489	0.929836	0.474404	0.474557	122	0.860618	0.720476
	Constant	-	-	-	-	-1.76774	0.990609	24.1977	27.4588	93.329	93.3971	101.439	101.446		0.914781	4.92852
	B	-	-	-	-	0.479435	0.0913702	2.26251	0.044798	0.312097	0.00318489	0.0598443	0.000581		1.06203	0.0335496
Canada	R2	-	-	-	-	0.812441	0.941053	0.959495	0.960456	0.984906	0.950535	0.950614	0.941564	113	0.959633	0.764347
	Constant	-	-	-	-	-17.987	0.488098	-399.248	133.647	3346.75	3518.92	7412.24	7424.13		-1654.6	16.9963
	B	-	-	-	-	3.44551	0.247	104.042	0.115771	126.104	0.0248121	43.3671	0.005422		98.2266	0.0718212
Brazil	R2	-	-	-	-	0.922589	0.921474	0.9372	0.973449	0.984766	0.992563	0.998699	0.989219	105	0.890832	0.850769
	Constant	-	-	-	-	-34.0879	2.13899	-622.501	261.877	3226.42	5946.09	28439.7	30017.7		-13045.5	76.4392
	B	-	-	-	-	11.9736	0.343066	169.847	0.107677	775.466	0.0535814	1010.64	0.023504		581.968	0.0763051
China	R2	0.685651	0.957646	0.990859	0.938104	0.885704	0.874282	0.754807	0.756077	0.75	0.75	0.659027	0.659047	172	0.845626	0.4819
	Constant	-49.9238	0.338394	-10.1946	346.622	2967.36	2969.07	2932.9	3011.63	4636.71	4636.71	4637.06	4637.06		530.683	127.445
	B	8.36104	0.305702	103.45	0.084723	13.0621	0.00416875	65.1397	0.0165044	0.0483871	1.04339e-05	0.10812	2.3e-05		30.5134	0.0291306
France	R2	-	-	0.482143	0.482143	0.686884	0.991329	0.974682	0.861347	0.948719	0.940482	0.966081	0.96457	137	0.896811	0.728877
	Constant	-	-	0.685714	0.804249	-682.245	1.65218	4140.07	5516.26	24708.9	24753.8	28891.5	28893.8		-4723.36	9.74705
	B	-	-	0.0642857	0.0445595	79.0919	0.257729	731.737	0.0586862	149.388	0.00557601	33.842	0.001152		301.726	0.078742
Germany	R2	-	-	-	-	0.748285	0.98694	0.996559	0.940984	0.94857	0.930765	0.96373	0.961125	113	0.908929	0.627841
	Constant	-	-	-	-	-132.831	1.35591	338.428	985.907	6602.72	6633.74	8545.18	8546.79		-339.498	98.8488
	B	-	-	-	-	22.6296	0.286475	202.005	0.0703507	68.5399	0.009093	15.6207	0.001782		100.536	0.0542395
Indonesia	R2	-	-	-	-	0.905447	0.931971	0.988211	0.965696	0.981452	0.994934	0.997505	0.997233	111	0.963367	0.756822
	Constant	-	-	-	-	-27.5842	1.19131	65.6782	146.902	710.135	761.211	1518.28	1579.67		-394.367	30.1715
	B	-	-	-	-	6.55564	0.258708	24.6036	0.0628574	26.056	0.0231749	42.4701	0.019743		25.4578	0.0492105
Iran	R2	-	-	0.910789	0.983622	0.936711	0.964748	0.986297	0.955935	0.998919	0.996736	0.9845	0.992607	132	0.982053	0.654998
	Constant	-	-	-6.13333	1.35909	-539.619	52.4194	2976.71	3110.79	6002.68	6039.16	7519.46	7611.66		-724.588	122.136
	B	-	-	3.42424	0.333004	96.9218	0.144815	104.855	0.0238845	56.0742	0.00816094	97.2674	0.010722		85.4279	0.0434153
Italy	R2	-	-	0.96875	0.916466	0.867327	0.956034	0.992087	0.964136	0.966861	0.95874	0.94793	0.946071	129	0.909448	0.593442
	Constant	-	-	-3.14286	1.31394	-2633.26	48.845	12791.4	13563.1	28416.9	28476.2	33513.9	33517.3		-760.303	353.519
	B	-	-	3.32143	0.42955	374.631	0.199	526.705	0.0263966	175.83	0.00568636	47.4699	0.001389		337.105	0.049
Japan	R2	-	-	0.4375	0.4375	0.968093	0.941799	0.861755	0.96989	0.982898	0.954585	0.967315	0.968725	139	0.905874	0.887376
	Constant	-	-	0.426471	0.729757	-4.34839	4.35871	-18.0184	45.4921	453.948	473.621	889.915	890.669		-243.254	2.539
	B	-	-	0.102941	0.0565462	1.87057	0.0916949	12.3517	0.0728257	15.1827	0.022829	2.84205	0.003039		9.19356	0.0535218
lebanon	R2	-	-	-	-	0.780559	0.873362	0.840911	0.762975	0.547942	0.54471	0.891464	0.878704	112	0.867558	0.654575
	Constant	-	-	-	-	0.357143	1.48484	15.0437	15.1255	24.8968	24.889	27.3172	27.3896		6.25097	5.70423
	B	-	-	-	-	0.37013	0.0856294	0.321913	0.017263	0.0487903	0.00193232	0.231146	0.007623		0.271317	0.0199179
Norway	R2	-	-	-	-	0.896536	0.947808	0.991271	0.920582	0.857346	0.852629	0.956863	0.958268	110	0.848685	0.627468
	Constant	-	-	-	-	-4	0.818081	21.7931	39.0535	204.555	204.834	234.782	234.873		17.3565	13.0026
	B	-	-	-	-	1.28421	0.191389	6.38109	0.0637405	1.24556	0.00563339	0.500111	0.00206		2.63961	0.0364425
Oman	R2	-	-	-	-	-	-	0.951263	0.950888	0.947267	0.977964	0.994923	0.972591	91	0.821769	0.976802
	Constant	-	-	-	-	-	-	-0.574713	1.02579	5.44516	9.59865	44.4575	53.9432		-32.3106	1.74012
	B	-	-	-	-	-	-	0.370412	0.0875475	1.13347	0.0499029	3.99844	0.040076		1.67684	0.0535593
Spain	R2	-	-	-	-	0.745392	0.955477	0.978574	0.922614	0.533177	0.541171	0.728345	0.728294	118	0.822779	0.51751
	Constant	-	-	-	-	-1771.88	2.55279	9175.32	10010.5	25628.1	25623.7	26716.3	26728.4		2193.45	470.487
	B	-	-	-	-	242.404	0.32948	554.801	0.0342255	82.1169	0.00309163	57.8828	0.002087		282.269	0.0482776
Sweden	R2	-	-	-	-	0.776913	0.962257	0.987318	0.942825	0.989547	0.975783	0.987094	0.982884	111	0.976464	0.692231
	Constant	-	-	-	-	-32.1684	0.726581	-49.2046	266.008	2543.5	2614.85	4409.18	4423.3		-629.8	37.3863
	B	-	-	-	-	6.48271	0.278527	82.4928	0.0838359	60.4085	0.0176223	31.4529	0.006458		58.4332	0.0585824
United kingdom	R2	-	-	-	-	0.692126	0.981377	0.997732	0.917082	0.981551	0.967813	0.973628	0.968087	116	0.950718	0.642887
	Constant	-	-	-	-	-461.81	1.16285	1169.18	3777.1	27386.8	27658.5	39116.8	39155		-4257.74	165.148
	B	-	-	-	-	66.3731	0.31948	851.872	0.0743037	378.225	0.0115236	160.842	0.003886		474.507	0.064648
United states	R2	-	-	-	-	0.592144	0.980222	0.990124	0.941558	0.988015	0.970952	0.993818	0.992027	122	0.962205	0.736695
	Constant	-	-	-	-	-634.903	2.043	-2335.3	5841.07	63883.5	65270.7	104377	104731		-22111.9	106.833
	B	-	-	-	-	70.4637	0.235175	2101.37	0.0893843	1355.65	0.0162626	738.576	0.006396		1299.15	0.0762539
